# Pipeline Evaluation of a State-of-the-Art AI Algorithm for Detection of Focal Cortical Dysplasia: Insights into Potential Failure Sources

**DOI:** 10.64898/2026.01.13.26344036

**Authors:** Mateus A. Esmeraldo, Stefanie Chambers, Yanniklas Kravutske, Eduardo Pontes Reis, Gregor Kasprian, Ana Filipa Geraldo, Sergios Gatidis, Bruno P. Soares

## Abstract

**Purpose:** MELD Graph is a state-of-the-art artificial intelligence (AI) model for automated detection of focal cortical dysplasia (FCD), but its performance remains limited, highlighting the need to investigate which aspects of the pipeline affect its accuracy.

**Methods:** A retrospective failure-mode analysis of the MELD Graph pipeline was performed in 242 subjects, with model predictions and FreeSurfer segmentations reviewed to classify errors as segmentation-associated or algorithm-related. FCD imaging features salient to humans were quantified, with statistical associations examined for both MELD Graph detection and focal FreeSurfer segmentation failure.

**Results:** MELD Graph demonstrated overall performance similar to previously published non-harmonized results, achieving a sensitivity of 69%, specificity of 44%, and positive predictive value (PPV) of 75%. Focal FreeSurfer segmentation failures were associated with 21% of false negative patients, 25% of false positive clusters in patients, and 16% of false positive clusters in controls. Higher conspicuity on T1-weighted images was associated with MELD Graph detection, whereas greater conspicuity on T2-FLAIR images relative to T1 was associated with detection failure. Bottom-of-sulcus dysplasia (BOSD) and presence of transmantle sign were not associated with detection. Non-BOSD lesions, higher human conspicuity measures, and low T1 image quality were positively associated with focal FreeSurfer segmentation failures.

**Conclusion:** FreeSurfer segmentation failures are a significant potential source of error in the MELD Graph pipeline. FCD imaging features salient to humans and image quality were also associated with variability in the algorithm performance. Robust cortical segmentation and stronger integration of T2-FLAIR imaging features may be beneficial for automated FCD detection tools.
