## Supplementary Tables 1 for "Pipeline Evaluation of a State-of-the-Art AI Algorithm for Detection of Focal Cortical Dysplasia: Insights into Potential Failure Sources"

### Sheet: Patients
Case_ID	Dataset	Sequence_Set	Bottom_of_sulcus_FCD	T1_Conspicuity_Score	FLAIR_Conspicuity_Score	T2-FLAIR–T1_Conspicuity_Gradient	Transmantle_Sign	FCD_Type	Detection_Status (1 = predicted clusters number ≥ 1; 0 = no clusters predicted)	Clusters_n (Clusters count per patient)	Correct_Cluster (Yes = 1; No = 0)	Patient_False_Negative (Yes = 1; No = 0)	FP_cluster (number of false positive clusters)	FP_Type (Algorithmic failure or Focal FreeSurfer Segmentation Failure that contributed to failure)	FN_Type (Algorithmic failure or Focal FreeSurfer Segmentation Failure that contributed to failure)	T1_Image_Quality_Score_(0–3)	Cortex Segmentation Manual Quality Control	Comment
sub-30	IDEAS	T1	1	5	NA		NA	type IIB	1	1	1	0	0	NA	NA	2	PASS
sub-34	IDEAS	T1	0	10	NA		NA	type IIB	1	1	1	0	0	NA	NA	2	Focal_Fail_FCD	Focal cortical FreeSurfer segmentation failure associated with the FCD
sub-83	IDEAS	T1_FLAIR	1	3	6	3	1	type IIB	1	1	1	0	0	NA	NA	4	PASS
sub-86	IDEAS	T1_FLAIR	1	6	8	2	1	type IIB	1	1	1	0	0	NA	NA	4	PASS
sub-100	IDEAS	T1	0	1	NA		NA	type IIB	1	1	1	0	0	NA	NA	4	PASS
sub-112	IDEAS	T1	0	0	NA		NA	type IIA, poss	1	1	0	0	1	Algorithm_Failure	Algorithm_Failure	2	PASS
sub-116	IDEAS	T1_FLAIR	1	5	9	4	0	type IIB	1	1	1	0	0	NA	NA	4	PASS
sub-128	IDEAS	T1	0	0	NA		NA	type IIA	1	1	0	0	1	Algorithm_Failure	Algorithm_Failure	2	PASS
sub-138	IDEAS	T1	0	1	NA		NA	type IIA	1	1	0	0	1	Algorithm_Failure	Focal_FS_Segmentation_Failure	2	Focal_Fail_FCD	Focal cortical FreeSurfer segmentation failure associated with the FCD
sub-148	IDEAS	T1	1	6	NA		NA	type IIB	1	1	1	0	0	NA	NA	2	PASS
sub-166	IDEAS	T1	0	3	NA		NA	type IIB (TSs cannot be excluded on evaluation of single cortical lesion)	1	1	1	0	0	NA	NA	4	PASS
sub-172	IDEAS	T1_FLAIR	1	3	9	6	1	type IIB	1	1	1	0	0	NA	NA	4	PASS
sub-178	IDEAS	T1	1	3	NA		NA	type IIB	1	1	1	0	0	NA	NA	4	PASS
sub-187	IDEAS	T1	0	1	NA		NA	type IIB	1	2	1	0	1	Algorithm_Failure	NA	2	PASS
sub-204	IDEAS	T1	1	4	NA		NA	type IIB	1	1	1	0	0	NA	NA	2	PASS
sub-209	IDEAS	T1	1	0	NA		NA	type IIB	1	1	0	0	1	Algorithm_Failure	Algorithm_Failure	2	PASS
sub-214	IDEAS	T1	0	1	NA		NA	type IIB	1	1	1	0	0	NA	NA	4	PASS
sub-216	IDEAS	T1	1	4	NA		NA	type IIB	1	1	1	0	0	NA	NA	4	PASS
sub-223	IDEAS	T1	1	8	NA		NA	type IIB	1	1	1	0	0	NA	NA	2	PASS
sub-226	IDEAS	T1	0	0	NA		NA	type IIB	1	1	0	0	1	Focal_FS_Segmentation_Failure	Algorithm_Failure	2	Focal_Fail_FP	Focal cortical FreeSurfer segmentation failure associated with a local false positive prediction
sub-242	IDEAS	T1	0	7	NA		NA	type IIB	1	1	1	0	0	NA	NA	2	PASS
sub-248	IDEAS	T1	0	4	NA		NA	type IIB	1	1	0	0	1	Algorithm_Failure	Algorithm_Failure	2	PASS
sub-254	IDEAS	T1	0	5	NA		NA	type IIA (MT-Feb18-unusual path; skip lesions that look FCD IIa & pachygyria)	1	1	1	0	0	NA	NA	4	PASS
sub-280	IDEAS	T1	0	0	NA		NA	type IIB	0	0	0	1	0	NA	Algorithm_Failure	4	PASS
sub-285	IDEAS	T1	0	0	NA		NA	type IIB	1	1	1	0	0	NA	NA	2	Focal_Fail_FCD	Focal cortical FreeSurfer segmentation failure associated with the FCD
sub-291	IDEAS	T1	0	2	NA		NA	type IIA	1	1	0	0	1	Algorithm_Failure	Algorithm_Failure	4	PASS
sub-295	IDEAS	T1	0	3	NA		NA	type IIB	1	1	1	0	0	NA	NA	1	Focal_Fail_FCD	Focal cortical FreeSurfer segmentation failure associated with the FCD
sub-304	IDEAS	T1_FLAIR	1	3	9	6	0	type IIB	1	1	1	0	0	NA	NA	4	PASS
sub-313	IDEAS	T1	0	3	NA		NA	type IIA	1	1	1	0	0	NA	NA	4	PASS
sub-338	IDEAS	T1	0	1	NA		NA	type IIB	1	1	1	0	0	NA	NA	1	PASS
sub-345	IDEAS	T1	0	4	NA		NA	type IIB	1	1	1	0	0	NA	NA	2	PASS
sub-383	IDEAS	T1_FLAIR	0	2	6	4	1	type II	1	1	1	0	0	NA	NA	4	PASS
sub-384	IDEAS	T1	1	9	NA		NA	type IIB	1	1	1	0	0	NA	NA	2	Focal_Fail_FCD	Focal cortical FreeSurfer segmentation failure associated with the FCD
sub-411	IDEAS	T1_FLAIR	0	7	10	3	1	type IIB	1	1	1	0	0	NA	NA	4	PASS
sub-428	IDEAS	T1	0	3	NA		NA	type IIB	1	1	0	0	1	Algorithm_Failure	Algorithm_Failure	4	PASS
sub-435	IDEAS	T1	0	1	NA		NA	type IIA & inclusion bodies	1	1	1	0	0	NA	NA	4	PASS
sub-00058	Bonn	T1_FLAIR	0	8	10	2	1	type IIB	1	1	1	0	0	NA	NA	4	Focal_Fail_FCD	Focal cortical FreeSurfer segmentation failure associated with the FCD
sub-00043	Bonn	T1_FLAIR	1	3	5	2	0	type IIA	1	1	1	0	0	NA	NA	4	PASS
sub-00133	Bonn	T1_FLAIR	0	2	3	1	0	NA	1	1	1	0	0	NA	NA	4	PASS
sub-00120	Bonn	T1	1	1	NA		1	type IIB	0	0	0	1	0	NA	Algorithm_Failure	4	PASS
sub-00060	Bonn	T1_FLAIR	1	2	5	3	1	NA	1	1	1	0	0	NA	NA	4	PASS
sub-00047	Bonn	T1_FLAIR	0	3	5	2	0	type IIA	1	1	1	0	0	NA	NA	4	PASS
sub-00132	Bonn	T1_FLAIR	1	2	4	2	0	NA	0	0	0	1	0	NA	Algorithm_Failure	4	PASS
sub-00059	Bonn	T1_FLAIR	0	1	2	1	0	NA	1	1	1	0	0	NA	NA	4	PASS
sub-00050	Bonn	T1_FLAIR	1	5	8	3	1	NA	1	1	1	0	0	NA	NA	4	PASS
sub-00027	Bonn	T1	0	4	NA		1	type IIB	0	0	0	1	0	NA	Focal_FS_Segmentation_Failure	4	Focal_Fail_FCD	Focal cortical FreeSurfer segmentation failure associated with the FCD
sub-00116	Bonn	T1_FLAIR	1	2	6	4	1	type IIA	1	1	0	0	1	Focal_FS_Segmentation_Failure	Algorithm_Failure	4	Focal_Fail_FP	Focal cortical FreeSurfer segmentation failure associated with a local false positive prediction
sub-00066	Bonn	T1_FLAIR	0	1	1	0	1	type IIB	0	0	0	1	0	NA	Algorithm_Failure	4	PASS
sub-00090	Bonn	T1_FLAIR	1	4	5	1	0	NA	1	1	1	0	0	NA	NA	4	PASS
sub-00063	Bonn	T1_FLAIR	0	5	8	3	0	NA	1	2	2	0	0	NA	NA	4	Focal_Fail_FCD
sub-00048	Bonn	T1_FLAIR	1	1	4	3	1	type IIB	1	1	1	0	0	NA	NA	4	PASS
sub-00040	Bonn	T1_FLAIR	0	2	5	3	1	type IIB	1	1	1	0	0	NA	NA	2	PASS
sub-00064	Bonn	T1_FLAIR	1	2	5	3	0	type IIA	1	1	1	0	0	NA	NA	2	PASS
sub-00098	Bonn	T1_FLAIR	0	2	3	1	1	NA	1	1	0	0	1	Algorithm_Failure	Focal_FS_Segmentation_Failure	4	Focal_Fail_FCD
sub-00078	Bonn	T1_FLAIR	1	2	8	6	1	type IIB	1	1	0	0	1	Algorithm_Failure	Algorithm_Failure	4	PASS
sub-00061	Bonn	T1_FLAIR	0	4	8	4	1	type IIB	1	1	1	0	0	NA	NA	4	PASS
sub-00092	Bonn	T1_FLAIR	1	2	4	2	1	type IIB	1	1	1	0	0	NA	NA	4	PASS
sub-00087	Bonn	T1_FLAIR	1	2	5	3	1	NA	0	0	0	1	0	NA	Algorithm_Failure	4	PASS
sub-00099	Bonn	T1_FLAIR	1	1	2	1	0	type IIA	1	1	1	0	0	NA	NA	4	PASS
sub-00032	Bonn	T1_FLAIR	1	1	2	1	1	type IIB	1	1	1	0	0	NA	NA	4	PASS
sub-00089	Bonn	T1_FLAIR	1	1	2	1	0	type IIA	1	1	1	0	0	NA	NA	4	PASS
sub-00038	Bonn	T1_FLAIR	1	1	2	1	1	NA	0	0	0	1	0	NA	Algorithm_Failure	4	PASS
sub-00121	Bonn	T1_FLAIR	0	1	1	0	0	NA	0	0	0	1	0	NA	Algorithm_Failure	4	PASS
sub-00024	Bonn	T1_FLAIR	1	3	4	1	1	NA	1	1	1	0	0	NA	NA	4	PASS
sub-00033	Bonn	T1_FLAIR	1	2	7	5	1	IIb	0	0	0	1	0	NA	Algorithm_Failure	4	PASS
sub-00130	Bonn	T1	0	9	NA		1	NA	1	1	1	0	0	NA	NA	4	PASS
sub-00141	Bonn	T1_FLAIR	1	3	5	2	1	IIb	1	1	1	0	0	NA	NA	4	PASS
sub-00072	Bonn	T1_FLAIR	1	1	3	2	0	IIa	1	1	1	0	0	NA	NA	4	PASS
sub-00016	Bonn	T1_FLAIR	0	9	10	1	1	IIb	1	1	1	0	0	NA	NA	4	Focal_Fail_FCD	Focal cortical FreeSurfer segmentation failure associated with the FCD
sub-00136	Bonn	T1_FLAIR	1	2	3	1	1	IIb	1	1	1	0	0	NA	NA	4	PASS
sub-00097	Bonn	T1_FLAIR	0	4	5	1	1	IIb	1	1	1	0	0	NA	NA	4	PASS
sub-00115	Bonn	T1_FLAIR	1	2	2	0	1	NA	1	1	1	0	0	NA	NA	4	PASS
sub-00055	Bonn	T1_FLAIR	1	2	5	3	1	IIb	1	1	1	0	0	NA	NA	4	PASS
sub-00018	Bonn	T1	1	4	NA		0	NA	1	1	1	0	0	NA	NA	4	PASS
sub-00125	Bonn	T1_FLAIR	1	3	4	1	1	IIb	0	0	0	1	0	NA	Algorithm_Failure	4	PASS
sub-00091	Bonn	T1_FLAIR	1	2	3	1	0	IIa	1	2	1	0	1	Focal_FS_Segmentation_Failure	NA	4	Focal_Fail_FP	Focal cortical FreeSurfer segmentation failure associated with a local false positive prediction
sub-00015	Bonn	T1_FLAIR	1	2	5	3	1	IIb	1	1	1	0	0	NA	NA	1	PASS
sub-00134	Bonn	T1_FLAIR	1	1	2	1	0	IIb	1	1	1	0	0	NA	NA	4	PASS
sub-00138	Bonn	T1_FLAIR	0	2	5	3	0	IIb	1	1	1	0	0	NA	NA	2	PASS
sub-00006	Bonn	T1_FLAIR	1	1	1	0	0	IIa	1	1	0	0	1	Focal_FS_Segmentation_Failure	Algorithm_Failure	4	PASS
sub-00144	Bonn	T1_FLAIR	1	2	4	2	1	IIb	1	1	1	0	0	NA	NA	4	PASS
sub-00044	Bonn	T1_FLAIR	1	2	2	0	0	IIa	1	1	1	0	0	NA	NA	4	PASS
sub-00076	Bonn	T1_FLAIR	1	2	4	2	0	IIa	1	1	1	0	0	NA	NA	4	PASS
sub-00112	Bonn	T1	1	2	NA		0	NA	1	1	1	0	0	NA	NA	2	PASS
sub-00003	Bonn	T1_FLAIR	0	8	10	2	1	NA	1	1	1	0	0	NA	NA	4	PASS
sub-00139	Bonn	T1_FLAIR	1	1	5	4	0	NA	0	0	0	1	0	NA	Algorithm_Failure	4	PASS
sub-00020	Bonn	T1_FLAIR	0	3	5	2	0	NA	0	0	0	1	0	NA	Focal_FS_Segmentation_Failure	4	Focal_Fail_FCD	Focal cortical FreeSurfer segmentation failure associated with the FCD
sub-00140	Bonn	T1_FLAIR	1	1	2	1	0	IIa	0	0	0	1	0	NA	Algorithm_Failure	4	PASS
sub-00077	Bonn	T1_FLAIR	0	8	8	0	1	IIb	1	1	1	0	0	NA	NA	4	Focal_Fail_FCD	Focal cortical FreeSurfer segmentation failure associated with the FCD
sub-00109	Bonn	T1_FLAIR	1	5	7	2	1	IIb	1	1	1	0	0	NA	NA	4	PASS
sub-00131	Bonn	T1_FLAIR	1	1	2	1	1	IIb	1	1	1	0	0	NA	NA	4	PASS
sub-00142	Bonn	T1_FLAIR	1	4	7	3	1	NA	1	1	1	0	0	NA	NA	4	PASS
sub-00053	Bonn	T1	1	7	NA		0	IIa	1	1	1	0	0	NA	NA	2	PASS
sub-00014	Bonn	T1_FLAIR	0	3	4	1	1	IIa	NA	NA	NA	NA	NA	NA	NA	NA	NA	Excluded due to persistent failure of the FreeSurfer cortical surface reconstruction despite multiple attempts
sub-00107	Bonn	T1_FLAIR	1	1	4	3	1	IIa	0	0	0	1	0	NA	Algorithm_Failure	4	PASS
sub-00105	Bonn	T1_FLAIR	1	3	5		1	NA	1	1	0	0	1	Focal_FS_Segmentation_Failure	Total_FS_Segmentation_Failure	4	Total_Fail	Excluded from the post-automated quality control analysis
sub-00101	Bonn	T1_FLAIR	1	4	5	1	1	IIb	1	2	1	0	1	Algorithm_Failure	NA	4	PASS
sub-00074	Bonn	T1	1	1	NA		0	IIb	1	1	1	0	0	NA	NA	4	PASS
sub-00073	Bonn	T1_FLAIR	1	2	6	4	1	IIb	1	1	1	0	0	NA	NA	4	PASS
sub-00128	Bonn	T1_FLAIR	0	3	5	2	1	IIb	1	1	1	0	0	NA	NA	4	Focal_Fail_FCD	Focal cortical FreeSurfer segmentation failure associated with the FCD
sub-00068	Bonn	T1_FLAIR	0	1	5	4	0	NA	1	2	1	0	1	Algorithm_Failure	NA	4	PASS
sub-00123	Bonn	T1_FLAIR	0	8	10	2	1	IIb	0	0	0	1	0	NA	Focal_FS_Segmentation_Failure	4	Focal_Fail_FCD	Focal cortical FreeSurfer segmentation failure associated with the FCD
sub-00108	Bonn	T1_FLAIR	1	1	2	1	1	IIb	1	2	1	0	1	Algorithm_Failure	NA	4	PASS
sub-00083	Bonn	T1_FLAIR	1	1	7	6	1	NA	1	1	0	0	1	Algorithm_Failure	Algorithm_Failure	4	PASS
sub-00009	Bonn	T1_FLAIR	0	1	1	0	0	NA	1	2	0	0	2	Focal_FS_Segmentation_Failure	Algorithm_Failure	4	Focal_Fail_FP	Focal cortical FreeSurfer segmentation failure associated with a local false positive prediction
sub-00122	Bonn	T1_FLAIR	1	2	4	2	0	NA	1	1	0	0	1	Focal_FS_Segmentation_Failure	Algorithm_Failure	2	Focal_Fail_FP	Focal cortical FreeSurfer segmentation failure associated with a local false positive prediction
sub-00065	Bonn	T1_FLAIR	1	2	5	3	1	NA	1	1	1	0	0	NA	NA	4	PASS
sub-00071	Bonn	T1_FLAIR	0	10	10	0	0	IIa	1	1	1	0	0	NA	NA	4	PASS
sub-00004	Bonn	T1_FLAIR	0	2	5	3	1	IIb	1	1	1	0	0	NA	NA	2	PASS
sub-00010	Bonn	T1_FLAIR	0	3	5	2	1	NA	1	1	1	0	0	NA	NA	4	PASS
sub-00001	Bonn	T1_FLAIR	0	1	7	6	0	NA	0	0	0	1	0	NA	Algorithm_Failure	4	PASS
sub-00095	Bonn	T1_FLAIR	1	1	1	0	1	NA	0	0	0	1	0	NA	Algorithm_Failure	4	PASS
sub-00081	Bonn	T1_FLAIR	1	3	5	2	1	NA	1	1	0	0	1	Algorithm_Failure	Algorithm_Failure	2	PASS
sub-00034	Bonn	T1_FLAIR	0	0	4	4	0	NA	1	2	0	0	2	Algorithm_Failure	Algorithm_Failure	4	PASS
sub-00080	Bonn	T1_FLAIR	0	3	3	0	0	NA	1	3	0	0	3	Algorithm_Failure	Algorithm_Failure	4	PASS
sub-00103	Bonn	T1_FLAIR	0	2	3	1	0	NA	1	1	1	0	0	NA	NA	4	PASS
sub-00145	Bonn	T1_FLAIR	1	3	5	2	1	NA	1	1	1	0	0	NA	NA	4	PASS
sub-00146	Bonn	T1_FLAIR	0	2	3	1	0	NA	1	1	1	0	0	NA	NA	4	PASS
sub-00126	Bonn	T1_FLAIR	1	1	5	4	1	IIb	0	0	0	1	0	NA	Focal_FS_Segmentation_Failure	4	Focal_Fail_FCD	Focal cortical FreeSurfer segmentation failure associated with the FCD
sub-00062	Bonn	T1_FLAIR	1	1	1	0	0	IIb	1	1	1	0	0	NA	NA	4	PASS
sub-00100	Bonn	T1_FLAIR	0	0	0	0	0	IIa	0	0	0	1	0	NA	Algorithm_Failure	4	PASS
