## Supplementary material for "Pipeline Evaluation of a State-of-the-Art AI Algorithm for Detection of Focal Cortical Dysplasia: Insights into Potential Failure Sources": and 2

### Sheet: Sheet1
Case_ID	Dataset	Sequence_Set	Detection_Status (1 = predicted clusters number ≥ 1; 0 = no clusters predicted)	Clusters_n (Clusters count per control, any cluster is a false positive)	FP_Type (Algorithmic failure or Focal FreeSurfer Segmentation Failure that contributed to correct prediction failure)	T1_Image_Quality_Score_(0–3)	Cortex Segmentation Manual Quality Control	Comment
sub-4001	IDEAS	T1_FLAIR	1	1	Algorithm_Failure	4	Pass
sub-4002	IDEAS	T1	0	0	NA	2	Pass
sub-4003	IDEAS	T1_FLAIR	1	1	Algorithm_Failure	4	Pass
sub-4004	IDEAS	T1	1	1	Algorithm_Failure	2	Pass
sub-4005	IDEAS	T1_FLAIR	1	1	Algorithm_Failure	4	Pass
sub-4006	IDEAS	T1	0	0	NA	4	Pass
sub-4007	IDEAS	T1_FLAIR	1	1	Algorithm_Failure	4	Pass
sub-4008	IDEAS	T1	1	1	Algorithm_Failure	2	Pass
sub-4009	IDEAS	T1_FLAIR	1	1	Algorithm_Failure	4	Pass
sub-4010	IDEAS	T1	1	1	Algorithm_Failure	2	Pass
sub-4011	IDEAS	T1_FLAIR	1	2	Algorithm_Failure	4	Pass
sub-4012	IDEAS	T1_FLAIR	0	0	NA	4	Pass
sub-4013	IDEAS	T1_FLAIR	0	0	NA	4	Pass
sub-4014	IDEAS	T1	1	1	Algorithm_Failure	2	Pass
sub-4015	IDEAS	T1_FLAIR	1	1	Algorithm_Failure	4	Pass
sub-4016	IDEAS	T1	1	1	Algorithm_Failure	2	Pass
sub-4017	IDEAS	T1	0	0	NA	4	Pass
sub-4018	IDEAS	T1_FLAIR	0	0	NA	4	Pass
sub-4019	IDEAS	T1_FLAIR	1	1	Algorithm_Failure	4	Pass
sub-4020	IDEAS	T1_FLAIR	1	1	Algorithm_Failure	4	Pass
sub-4021	IDEAS	T1	1	1	Focal_FS_Segmentation_Failure	1	Focal_Fail_FP
sub-4022	IDEAS	T1	0	0	NA	2	Pass
sub-4023	IDEAS	T1_FLAIR	1	1	Algorithm_Failure	4	Pass
sub-4024	IDEAS	T1_FLAIR	1	2	Algorithm_Failure	4	Pass
sub-4025	IDEAS	T1_FLAIR	0	0	NA	2	Pass
sub-4026	IDEAS	T1_FLAIR	1	1	Algorithm_Failure	4	Pass
sub-4027	IDEAS	T1_FLAIR	1	1	Algorithm_Failure	4	Pass
sub-4028	IDEAS	T1_FLAIR	1	1	Algorithm_Failure	4	Pass
sub-4029	IDEAS	T1_FLAIR	1	1	Algorithm_Failure	4	Pass
sub-4030	IDEAS	T1_FLAIR	1	1	Algorithm_Failure	4	Pass
sub-4031	IDEAS	T1	1	1	Algorithm_Failure	2	Pass
sub-4032	IDEAS	T1	1	1	Algorithm_Failure	2	Pass
sub-4033	IDEAS	T1	1	3	Abnormality_other_than_FCD	2	Focal_Fail_TN
sub-4039	IDEAS	T1	0	0	NA	2	Pass
sub-4040	IDEAS	T1	1	2	Algorithm_Failure	2	Pass
sub-4044	IDEAS	T1	0	0	NA	2	Focal_Fails_TN
sub-00002	Bonn	T1_FLAIR	1	1	Algorithm_Failure	4	Pass
sub-00005	Bonn	T1_FLAIR	1	1	Algorithm_Failure	4	Pass
sub-00007	Bonn	T1_FLAIR	1	1	Algorithm_Failure	4	Pass
sub-00008	Bonn	T1_FLAIR	1	1	Algorithm_Failure	4	Pass
sub-00011	Bonn	T1_FLAIR	1	1	Algorithm_Failure	4	Pass
sub-00012	Bonn	T1_FLAIR	1	1	Algorithm_Failure	4	Pass
sub-00013	Bonn	T1_FLAIR	1	1	Algorithm_Failure	4	Pass
sub-00017	Bonn	T1_FLAIR	1	1	Algorithm_Failure	4	Pass
sub-00019	Bonn	T1_FLAIR	0	0	NA	4	Pass
sub-00021	Bonn	T1_FLAIR	0	0	NA	4	Pass
sub-00022	Bonn	T1_FLAIR	1	1	Algorithm_Failure	4	Pass
sub-00023	Bonn	T1_FLAIR	1	1	Algorithm_Failure	4	Pass
sub-00025	Bonn	T1_FLAIR	1	1	Algorithm_Failure	4	Pass
sub-00026	Bonn	T1_FLAIR	0	0	NA	2	Pass
sub-00028	Bonn	T1_FLAIR	1	1	Algorithm_Failure	4	Pass
sub-00029	Bonn	T1_FLAIR	0	0	NA	4	Pass
sub-00030	Bonn	T1_FLAIR	0	0	NA	4	Pass
sub-00031	Bonn	T1_FLAIR	1	2	Algorithm_Failure	4	Pass
sub-00035	Bonn	T1_FLAIR	0	0	NA	4	Pass
sub-00036	Bonn	T1_FLAIR	0	0	NA	4	Pass
sub-00037	Bonn	T1_FLAIR	1	1	Algorithm_Failure	4	Pass
sub-00039	Bonn	T1_FLAIR	0	0	NA	4	Pass
sub-00041	Bonn	T1_FLAIR	0	0	NA	4	Pass
sub-00042	Bonn	T1_FLAIR	0	0	NA	4	Pass
sub-00045	Bonn	T1_FLAIR	0	0	NA	4	Pass
sub-00046	Bonn	T1_FLAIR	0	0	NA	4	Pass
sub-00049	Bonn	T1_FLAIR	0	0	NA	4	Pass
sub-00051	Bonn	T1_FLAIR	0	0	NA	4	Pass
sub-00052	Bonn	T1_FLAIR	0	0	NA	4	Pass
sub-00054	Bonn	T1_FLAIR	1	1	Algorithm_Failure	4	Pass
sub-00056	Bonn	T1_FLAIR	1	1	Algorithm_Failure	4	Pass
sub-00057	Bonn	T1_FLAIR	0	0	NA	4	Pass
sub-00067	Bonn	T1_FLAIR	1	2	Algorithm_Failure	4	Pass
sub-00069	Bonn	T1_FLAIR	1	1	Algorithm_Failure	4	Pass
sub-00070	Bonn	T1_FLAIR	0	0	NA	4	Pass
sub-00075	Bonn	T1_FLAIR	1	2	Focal_FS_Segmentation_Failure	4	Focal_Fail_FP
sub-00079	Bonn	T1_FLAIR	0	0	NA	4	Pass
sub-00082	Bonn	T1_FLAIR	0	0	NA	2	Focal_Fails_TN
sub-00084	Bonn	T1_FLAIR	1	1	Focal_FS_Segmentation_Failure	4	Focal_Fail_FP
sub-00085	Bonn	T1_FLAIR	1	1	Algorithm_Failure	4	Pass
sub-00086	Bonn	T1_FLAIR	0	0	NA	4	Pass
sub-00088	Bonn	T1_FLAIR	0	0	NA	4	Focal_Fail_TN
sub-00093	Bonn	T1_FLAIR	1	1	Algorithm_Failure	4	Pass
sub-00094	Bonn	T1_FLAIR	1	3	Focal_FS_Segmentation_Failure	2	Total_Fail	Excluded from the post-automated quality control analysis. All 3 clusters were associated with the FS segmentation failures.
sub-00096	Bonn	T1_FLAIR	0	0	NA	4	Pass
sub-00102	Bonn	T1_FLAIR	0	0	NA	4	Focal_Fail_TN
sub-00104	Bonn	T1_FLAIR	0	0	NA	4	Pass
sub-00106	Bonn	T1_FLAIR	0	0	NA	4	Pass
sub-00110	Bonn	T1_FLAIR	1	2	Focal_FS_Segmentation_Failure	4	Focal_Fail_FP
sub-00111	Bonn	T1_FLAIR	1	1	Algorithm_Failure	4	Focal_Fails_TN
sub-00113	Bonn	T1_FLAIR	1	1	Focal_FS_Segmentation_Failure	4	Focal_Fail_FP
sub-00114	Bonn	T1_FLAIR	0	0	NA	4	Pass
sub-00117	Bonn	T1_FLAIR	0	0	NA	4	Pass
sub-00118	Bonn	T1_FLAIR	1	1	Algorithm_Failure	4	Pass
sub-00119	Bonn	T1_FLAIR	0	0	NA	4	Focal_Fail_TN
sub-00124	Bonn	T1_FLAIR	1	2	Algorithm_Failure	4	Pass
sub-00127	Bonn	T1_FLAIR	0	0	NA	4	Pass
sub-00129	Bonn	T1_FLAIR	1	1	Algorithm_Failure	4	Pass
sub-00135	Bonn	T1_FLAIR	0	0	NA	4	Pass
sub-00137	Bonn	T1_FLAIR	1	2	Algorithm_Failure	4	Pass
sub-00143	Bonn	T1_FLAIR	1	1	Algorithm_Failure	4	Pass
sub-00147	Bonn	T1_FLAIR	0	0	NA	4	Pass
sub-00148	Bonn	T1_FLAIR	0	0	NA	4	Pass
sub-00149	Bonn	T1_FLAIR	1	3	Focal_FS_Segmentation_Failure	2	Total_Fail	Excluded from the post-automated quality control analysis. 1 cluster was associated with a focal FS segmentation failure and 1 cluster was not associated with FS segmentation failure.
sub-00150	Bonn	T1_FLAIR	0	0	NA	4	Pass
sub-00151	Bonn	T1_FLAIR	1	3	Focal_FS_Segmentation_Failure	2	Focal_Fails_FP
sub-00152	Bonn	T1_FLAIR	0	0	NA	4	Pass
sub-00153	Bonn	T1_FLAIR	0	0	NA	4	Pass
sub-00154	Bonn	T1_FLAIR	1	1	Focal_FS_Segmentation_Failure	4	Pass
sub-00155	Bonn	T1_FLAIR	0	0	NA	4	Pass
sub-00156	Bonn	T1_FLAIR	0	0	NA	2	Focal_Fails_TN
sub-00157	Bonn	T1_FLAIR	1	1	Algorithm_Failure	4	Pass
sub-00158	Bonn	T1_FLAIR	0	0	NA	4	Total_Fail_TN
sub-00159	Bonn	T1_FLAIR	1	1	Algorithm_Failure	4	Pass
sub-00160	Bonn	T1_FLAIR	0	0	NA	2	Focal_Fails_TN
sub-00161	Bonn	T1_FLAIR	1	1	Focal_FS_Segmentation_Failure	4	Focal_Fail_FP
sub-00162	Bonn	T1_FLAIR	0	0	NA	4	Pass
sub-00163	Bonn	T1_FLAIR	1	1	Algorithm_Failure	4	Pass
sub-00164	Bonn	T1_FLAIR	1	1	Algorithm_Failure	4	Pass
sub-00165	Bonn	T1_FLAIR	1	1	Algorithm_Failure	4	Pass
sub-00166	Bonn	T1_FLAIR	1	1	Algorithm_Failure	4	Pass
sub-00167	Bonn	T1_FLAIR	0	0	NA	4	Pass
sub-00168	Bonn	T1_FLAIR	1	3	Algorithm_Failure	4	Pass
sub-00169	Bonn	T1_FLAIR	0	0	NA	4	Focal_Fails_TN
sub-00170	Bonn	T1_FLAIR	1	2	Focal_FS_Segmentation_Failure	2	Focal_Fail_FP
